# The Role of Adverse and Positive Childhood Experiences on Mood Challenges in Youth

**DOI:** 10.1101/2025.05.09.25327239

**Authors:** Hyeeun K. Shin, Scott C. Leon, Olga Vsevolozhskaya, Xiaoran Tong, John S. Lyons

## Abstract

Accumulative adverse childhood experiences (ACEs) have been shown to increase the risk of physical and mental health issues in children. More recently, accumulative positive childhood experiences (PCEs) have been shown to lessen the negative impact of ACEs; however, the research to date has rarely included children in foster care. We investigated the cumulative association between ACEs and PCEs among youth in foster care (*N=19,888*) ages 5-18 in a midwestern state between 2011-2023 on the likelihood of mood challenges (MC), including anger control, anxiety, depression, and affective dysregulation. We further stratified by age, sex, and race. ACEs were associated with a greater likelihood of MCs, while PCEs were associated with decreased likelihood of these outcomes. The offset effect of PCEs was greater for affect dysregulation and anger control compared to anxiety and depression, highlighting the potentially distinct role of positive experiences with adults on children’s emotion regulation.
