## Supplemental Table 2. Results of Main, Sensitivity, and Stratified Analysis for "The Role of Adverse and Positive Childhood Experiences on Mood Challenges in Youth"

### Sheet: Main & Sensitivity Analysis
Supplemental Table 3a. Main and Sensitivity Analysis Results with Full Sample The table reports estimated regression coefficient beta_0 to beta_6 on the right-hand side of the model h(y) = beta_0 + beta_1 Age[=13-18] + beta_2 Sex[=Male] + beta_3 Race[=White] + beta_4 PCEs + beta_5 ACEs + beta_6 PCEs:ACEs, whereas outcome y on the Left-hand can be (1)Total Mood Chellenges, (2)Affect Dysregulation …
Regression Model Terms			Main dataset				dataset 2				dataset 3				dataset 4
Left-hand	(beta) Right-hand		Estimate	SD.Error	P-value		Estimate	SD.Error	P-value		Estimate	SD.Error	P-value		Estimate	SD.Error	P-value
Total Mood Chellenges	beta_0	Intercept.	1.284	0.0355	0		1.2635	0.0354	0		1.2794	0.0356	0		1.2318	0.0354	0
Total Mood Chellenges	beta_1	Age (13-18)	0.1377	0.0144	0		0.1694	0.0144	0		0.1478	0.0144	0		0.1669	0.0144	0
Total Mood Chellenges	beta_2	Sex (Male)	0.0543	0.0139	0.0001		0.0402	0.0138	0.0037		0.049	0.0139	0.0004		0.0385	0.0139	0.0054
Total Mood Chellenges	beta_3	Race (White)	-0.0038	0.0143	0.7921		-0.0105	0.0143	0.4645		-0.0204	0.0144	0.1563		-0.0038	0.0143	0.7911
Total Mood Chellenges	beta_4	PCEs	-0.1476	0.0044	0		-0.1464	0.0044	0		-0.1466	0.0044	0		-0.1422	0.0044	0
Total Mood Chellenges	beta_5	ACEs	0.2373	0.0106	0		0.2386	0.0105	0		0.2374	0.0106	0		0.2403	0.0105	0
Total Mood Chellenges	beta_6	PCEs:ACEs	-0.0149	0.0018	0		-0.0149	0.0017	0		-0.014	0.0018	0		-0.0147	0.0017	0
Affect Dysregulation	beta_0	Intercept.	-0.7715	0.113	0		-0.7914	0.1126	0		-0.8744	0.1127	0		-0.8133	0.1125	0
Affect Dysregulation	beta_1	Age (13-18)	-0.2186	0.0532	0		-0.169	0.053	0.0014		-0.1697	0.0523	0.0012		-0.1962	0.0528	0.0002
Affect Dysregulation	beta_2	Sex (Male)	0.2142	0.0515	0		0.2084	0.0512	0		0.2084	0.0506	0		0.208	0.0511	0
Affect Dysregulation	beta_3	Race (White)	-0.0133	0.0526	0.8007		-0.0293	0.0523	0.5758		-0.0213	0.0517	0.6808		-0.0124	0.0523	0.812
Affect Dysregulation	beta_4	PCEs	-0.4048	0.018	0		-0.4031	0.0179	0		-0.3871	0.0178	0		-0.3991	0.0179	0
Affect Dysregulation	beta_5	ACEs	0.1502	0.0283	0		0.1473	0.0279	0		0.1603	0.0283	0		0.15	0.0281	0
Affect Dysregulation	beta_6	PCEs:ACEs	0.0278	0.0059	0		0.0292	0.0059	0		0.0294	0.0058	0		0.0298	0.0058	0
Anger Control	beta_0	Intercept.	0.5126	0.0862	0		0.4187	0.0866	0		0.4741	0.0865	0		0.4238	0.0862	0
Anger Control	beta_1	Age (13-18)	0.255	0.0379	0		0.3466	0.0383	0		0.271	0.038	0		0.3246	0.0381	0
Anger Control	beta_2	Sex (Male)	0.5752	0.0372	0		0.5604	0.0375	0		0.5741	0.0373	0		0.5515	0.0373	0
Anger Control	beta_3	Race (White)	-0.4683	0.0372	0		-0.4764	0.0374	0		-0.4712	0.0373	0		-0.4652	0.0373	0
Anger Control	beta_4	PCEs	-0.3905	0.0123	0		-0.3864	0.0123	0		-0.386	0.0123	0		-0.3838	0.0122	0
Anger Control	beta_5	ACEs	0.0412	0.0246	0.0939		0.0414	0.0244	0.0897		0.0519	0.0248	0.0362		0.0469	0.0245	0.0557
Anger Control	beta_6	PCEs:ACEs	0.0266	0.0046	0		0.0261	0.0046	0		0.0234	0.0046	0		0.0256	0.0046	0
Anxiety	beta_0	Intercept.	-0.3486	0.0893	0.0001		-0.3951	0.0898	0		-0.334	0.0893	0.0002		-0.4416	0.0895	0
Anxiety	beta_1	Age (13-18)	0.0493	0.0385	0.1994		0.1343	0.0388	0.0005		0.0596	0.0383	0.1197		0.1216	0.0385	0.0016
Anxiety	beta_2	Sex (Male)	-0.0082	0.037	0.8239		-0.0331	0.0373	0.3744		-0.0368	0.0369	0.3178		-0.052	0.037	0.1602
Anxiety	beta_3	Race (White)	0.3836	0.0393	0		0.3735	0.0396	0		0.3405	0.039	0		0.3763	0.0393	0
Anxiety	beta_4	PCEs	-0.3345	0.0128	0		-0.3398	0.013	0		-0.332	0.0128	0		-0.3246	0.0128	0
Anxiety	beta_5	ACEs	0.243	0.0255	0		0.2383	0.0254	0		0.2425	0.0255	0		0.2454	0.0254	0
Anxiety	beta_6	PCEs:ACEs	0.0243	0.0046	0		0.027	0.0047	0		0.0262	0.0047	0		0.0252	0.0046	0
Depression	beta_0	Intercept.	-0.8453	0.0942	0		-0.7835	0.0941	0		-0.7515	0.0939	0		-0.9352	0.0947	0
Depression	beta_1	Age (13-18)	0.8939	0.0434	0		0.9231	0.0435	0		0.9029	0.0432	0		0.9462	0.0438	0
Depression	beta_2	Sex (Male)	-0.3536	0.0399	0		-0.3986	0.0399	0		-0.3568	0.0397	0		-0.3955	0.0401	0
Depression	beta_3	Race (White)	0.1712	0.0418	0		0.1409	0.0417	0.0007		0.0977	0.0414	0.0182		0.1696	0.0419	0.0001
Depression	beta_4	PCEs	-0.3026	0.0135	0		-0.3116	0.0135	0		-0.3135	0.0135	0		-0.2942	0.0135	0
Depression	beta_5	ACEs	0.186	0.0255	0		0.1864	0.0254	0		0.1585	0.0255	0		0.2007	0.0255	0
Depression	beta_6	PCEs:ACEs	0.0165	0.0049	0.0007		0.0183	0.0049	0.0002		0.0235	0.0048	0		0.0154	0.0048	0.0015

### Sheet: Stratified Analysis
Supplemental Table 3b. Analysis Results with Samples Stratified by Age, Sex, and Race. Stratified analysis regress the 4 binary mood challange (MC) outcomes (left-hand side) over the same random cross-sections used by the main analysis (right-hand side), but limited to samples divided by Age (5-12 and 6-21), Sex (Male and Female), or Race (Black and White). Within each sample group (i.e., a strat…
Regression Model Terms			5Y-12			13-18			Male			Female			Black			White
Left-hand	(beta) Right-hand		Estimate	SD.Error	P-value	Estimate	SD.Error	P-value	Estimate	SD.Error	P-value	Estimate	S.E.	P-value	Estimate	SD.Error	P-value	Estimate	SD.Error	P-value
Affect Dysregulation	beta_0	(Intercept)	-0.497877	0.186315	0.00753484	-1.282	0.127775	1.08903e-23	-0.53364	0.13793	0.000109325	-0.82806	0.171524	1.38148e-06	-0.603677	0.172525	0.00046688	-0.901375	0.137191	5.02401e-11
Affect Dysregulation	beta_1	Age (13-18)							-0.311086	0.0691168	6.76721e-06	-0.0965655	0.0837759	0.249048	-0.451924	0.0863341	1.65346e-07	-0.0759979	0.0678869	0.262936
Affect Dysregulation	beta_2	Sex (Male)	0.329408	0.0820304	5.92755e-05	0.104951	0.0667993	0.11615							0.155484	0.0842094	0.0648336	0.245399	0.0652976	0.000171164
Affect Dysregulation	beta_3	Race (White)	-0.18719	0.0814141	0.0214916	0.137485	0.0697561	0.0487304	0.0140705	0.0698268	0.840303	-0.0451634	0.0803133	0.573884
Affect Dysregulation	beta_4	PCEs	-0.51246	0.0306123	6.6607e-63	-0.293946	0.0225181	6.04686e-39	-0.382506	0.0229073	1.35561e-62	-0.432793	0.0290527	3.45507e-50	-0.404722	0.0289994	2.88307e-44	-0.402693	0.022984	9.98642e-69
Affect Dysregulation	beta_5	ACEs	0.143505	0.0512932	0.00514608	0.198439	0.0349715	1.39252e-08	0.17605	0.0378648	3.32842e-06	0.124175	0.042967	0.00385226	0.161214	0.0442529	0.000269467	0.142679	0.0368946	0.000110096
Affect Dysregulation	beta_6	PCEs:ACEs	0.0527229	0.00955275	3.40679e-08	-0.00399477	0.00806495	0.620371	0.0125729	0.00810841	0.120998	0.0450169	0.00886912	3.86099e-07	0.0244002	0.00920814	0.00805279	0.0302107	0.00779791	0.000106974
Anger Control	beta_0	(Intercept)	0.392477	0.152291	0.00996158	0.68678	0.0939305	2.64024e-13	0.969716	0.106017	5.8625e-20	0.664599	0.133451	6.35577e-07	0.695889	0.130255	9.16611e-08	-0.11141	0.106482	0.295429
Anger Control	beta_1	Age (13-18)							0.119915	0.0481754	0.0128057	0.462405	0.0621292	9.8688e-14	0.187913	0.058793	0.00139264	0.300405	0.0497273	1.53114e-09
Anger Control	beta_2	Sex (Male)	0.836768	0.0623584	4.69908e-41	0.390613	0.0468652	7.76135e-17							0.342057	0.0576149	2.90382e-09	0.739314	0.0491057	3.17434e-51
Anger Control	beta_3	Race (White)	-0.540575	0.0604985	4.05887e-19	-0.404297	0.047433	1.54765e-17	-0.299109	0.0482308	5.58855e-10	-0.709971	0.0586699	1.0421e-33
Anger Control	beta_4	PCEs	-0.45319	0.0223071	9.29296e-92	-0.32092	0.0148223	5.93185e-104	-0.366892	0.0154081	2.5277e-125	-0.42905	0.0204235	5.58107e-98	-0.395474	0.0190249	5.64966e-96	-0.38322	0.0161362	1.1237e-124
Anger Control	beta_5	ACEs	0.156675	0.0482364	0.00116195	0.0405113	0.0292033	0.165376	0.0692398	0.0331018	0.0364635	-0.00694891	0.03718	0.85174	0.0286696	0.0383669	0.454914	0.0538044	0.0322238	0.0949772
Anger Control	beta_6	PCEs:ACEs	0.0350794	0.00804211	1.289e-05	0.00665406	0.00586732	0.256757	0.017418	0.00608712	0.0042171	0.0410449	0.00707935	6.71779e-09	0.0303845	0.00688245	1.0111e-05	0.0228199	0.00618902	0.000226768
Anxiety	beta_0	(Intercept)	-0.084006	0.154089	0.58563	-0.612139	0.0999087	8.95578e-10	-0.23768	0.113085	0.0355726	-0.494936	0.132078	0.000178755	-0.232552	0.146419	0.112228	-0.0360615	0.104342	0.729637
Anxiety	beta_1	Age (13-18)							-0.118641	0.051867	0.0221715	0.251931	0.0575747	1.2103e-05	-0.368986	0.0672775	4.14548e-08	0.253348	0.0470911	7.45078e-08
Anxiety	beta_2	Sex (Male)	0.194726	0.0589633	0.000958306	-0.183655	0.0481689	0.000137437							0.0396969	0.0650328	0.541588	-0.0408136	0.0452534	0.367115
Anxiety	beta_3	Race (White)	0.073305	0.0610397	0.229775	0.627925	0.0519664	1.29449e-33	0.344377	0.0535414	1.25958e-10	0.437326	0.0581275	5.33011e-14
Anxiety	beta_4	PCEs	-0.414571	0.0226793	1.20043e-74	-0.246929	0.0158993	2.14773e-54	-0.328282	0.017006	4.97935e-83	-0.341851	0.0196038	4.24581e-68	-0.347968	0.0227311	6.76346e-53	-0.325519	0.0156753	8.72866e-96
Anxiety	beta_5	ACEs	0.295931	0.0498249	2.86011e-09	0.272005	0.0305967	6.11109e-19	0.249616	0.034308	3.44528e-13	0.231654	0.0381738	1.29184e-09	0.27961	0.0414175	1.46825e-11	0.226375	0.0327895	5.05929e-12
Anxiety	beta_6	PCEs:ACEs	0.0374155	0.0081559	4.48515e-06	0.00097098	0.00602141	0.871893	0.019951	0.00634649	0.00166864	0.029266	0.00686434	2.01268e-05	0.0299399	0.00758268	7.86579e-05	0.0205855	0.00596104	0.000553679
Depression	beta_0	(Intercept)	-0.774986	0.178664	1.44007e-05	-0.0696689	0.0975082	0.474922	-0.934812	0.122098	1.91417e-14	-1.14535	0.136742	5.47595e-17	-0.663029	0.147708	7.16275e-06	-0.795073	0.112493	1.57426e-12
Depression	beta_1	Age (13-18)							0.626045	0.059417	5.86639e-26	1.17999	0.0637508	1.7319e-76	0.486098	0.0705719	5.65929e-12	1.12894	0.0554641	4.24928e-92
Depression	beta_2	Sex (Male)	0.00805711	0.0732046	0.91236	-0.537019	0.0479731	4.35541e-29							-0.327524	0.0670992	1.0545e-06	-0.377019	0.0499014	4.17954e-14
Depression	beta_3	Race (White)	-0.242651	0.0737989	0.00100903	0.378178	0.0506667	8.39164e-14	0.148357	0.0588563	0.0117133	0.204006	0.059572	0.000615874
Depression	beta_4	PCEs	-0.367509	0.0270837	6.08642e-42	-0.25829	0.0155999	1.42074e-61	-0.310769	0.0184874	2.06814e-63	-0.291939	0.0197504	1.92979e-49	-0.307881	0.0225423	1.81047e-42	-0.297386	0.0168413	8.81021e-70
Depression	beta_5	ACEs	0.250102	0.0503967	6.95338e-07	0.180242	0.0298054	1.47294e-09	0.159958	0.0344142	3.35116e-06	0.214084	0.0382841	2.24515e-08	0.216792	0.0403425	7.71016e-08	0.166604	0.033116	4.88132e-07
Depression	beta_6	PCEs:ACEs	0.0312534	0.00874241	0.000350332	0.00390862	0.00594021	0.510542	0.0192217	0.00677168	0.00453202	0.0131186	0.00704829	0.0627099	0.0187917	0.00760967	0.013532	0.0151014	0.00633667	0.0171637
